# The UK Coronavirus Job Retention Scheme and changes in diet, physical activity and sleep during the COVID-19 pandemic: Evidence from eight longitudinal studies

**DOI:** 10.1101/2021.06.08.21258531

**Authors:** Bożena Wielgoszewska, Jane Maddock, Michael J. Green, Giorgio Di Gessa, Sam Parsons, Gareth J Griffith, Jazz Croft, Anna J. Stevenson, Charlotte Booth, Richard J. Silverwood, David Bann, Praveetha Patalay, Alun D. Hughes, Nish Chaturvedi, Laura D Howe, Emla Fitzsimons, Srinivasa Vittal Katikireddi, George B. Ploubidis

## Abstract

**Background:** In March 2020 the UK implemented the Coronavirus Job Retention Scheme (furlough) to minimize job losses. Our aim was to investigate associations between furlough and diet, physical activity, and sleep during the early stages of the COVID-19 pandemic.

**Methods:** We analysed data from 25,092 participants aged 16 to 66 years from eight UK longitudinal studies. Changes in employment (including being furloughed) were defined by comparing employment status pre- and during the first lockdown. Health behaviours included fruit and vegetable consumption, physical activity, and sleeping patterns. Study-specific estimates obtained using modified Poisson regression, adjusting for socio-demographic characteristics and pre-pandemic health and health behaviours, were statistically pooled using random effects meta-analysis. Associations were also stratified by sex, age, and education.

**Results:** Across studies, between 8 and 25% of participants were furloughed. Compared to those who remained working, furloughed workers were slightly less likely to be physically inactive (RR:0.85, [0.75-0.97], I^2=^59%) and did not differ in diet and sleep behaviours, although findings for sleep were heterogenous (I^2=^85%). In stratified analyses, furlough was associated with low fruit and vegetable consumption among males (RR=1.11; 95%CI: 1.01-1.22; I^2^: 0%) but not females (RR=0.84; 95%CI: 0.68-1.04; I^2^: 65%). Considering change in these health behaviours, furloughed workers were more likely than those who remained working to report increased fruit and vegetable consumption, exercise, and hours of sleep.

**Conclusions:** Those furloughed exhibited broadly similar levels of health behaviours to those who remained in employment during the initial stages of the pandemic. There was little evidence to suggest that such social protection policies if used in the post-pandemic recovery period and during future economic crises would have adverse impacts on population health behaviours.
