## Supplementary File 3 for "The UK Coronavirus Job Retention Scheme and changes in diet, physical activity and sleep during the COVID-19 pandemic: Evidence from eight longitudinal studies"

### Sheet: Contents
Contents:
Unadjusted	Unadjusted associations
Basic Adjustment	Adjusted for age (only in age-heterogeneous studies), sex, ethnicity (except the BCS and NCDS cohorts which were predominantly white), education, UK nation (except ALSPAC, GS and ELSA which only had respondents from a single country), and household composition.
Full Adjustment	Adjusted for age (only in age-heterogeneous studies), sex, ethnicity (except the BCS and NCDS cohorts which were predominantly white), education, UK nation (except ALSPAC, GS and ELSA which only had respondents from a single country), household composition, and pre-pandemic measures of: psychological distress, SRH, and health behaviours.
Subgroup_sex	Sex-stratified associaions adjusted for age (only in age-heterogeneous studies), ethnicity (except the BCS and NCDS cohorts which were predominantly white), education, UK nation (except ALSPAC, GS and ELSA which only had respondents from a single country), household composition, and pre-pandemic measures of: psychological distress, SRH, and health behaviours.
Subgroup_education	Education-stratified associaions adjusted for age (only in age-heterogeneous studies), sex, ethnicity (except the BCS and NCDS cohorts which were predominantly white), UK nation (except ALSPAC, GS and ELSA which only had respondents from a single country), household composition, and pre-pandemic measures of: psychological distress, SRH, and health behaviours.
Subgroup_age	Age-stratified associaions adjusted for sex, ethnicity (except the BCS and NCDS cohorts which were predominantly white), education UK nation (except ALSPAC, GS and ELSA which only had respondents from a single country), household composition, and pre-pandemic measures of: psychological distress, SRH, and health behaviours.
Sumary_Level	1. Overview of level results for outcomes measured during the pandemic adjsuted for age (only in age-heterogeneous studies), sex, ethnicity (except the BCS and NCDS cohorts which were predominantly white), education, UK nation (except ALSPAC, GS and ELSA which only had respondents from a single country), household composition, and pre-pandemic measures of: psychological distress, SRH, and health …
Summary_change	1. Overview of change results for outcomes measured during the pandemic adjsuted for age (only in age-heterogeneous studies), sex, ethnicity (except the BCS and NCDS cohorts which were predominantly white), education, UK nation (except ALSPAC, GS and ELSA which only had respondents from a single country), household composition, and pre-pandemic measures of: psychological distress, SRH, and health…

### Sheet: Subgroup_sex
0

### Sheet: Sumary_Level
Main analysis: Excluding studies with ≤2 cell counts for expsure-outcome		Currently eats 2 or fewer fruit & veg				Less than 3 days a week of at least 30min exercise				Sleeps outside 'Normal Range' (i.e. <6 or 9+ hours)
		RR	Lower CI	Upper CI	I2%	RR	Lower CI	Upper CI	I2%	RR	Lower CI	Upper CI	I2%
Furloughed	Overall	0.972545	0.871057	1.08586	41.83	0.852211	0.750521	0.967679	58.73	1.27531	0.915753	1.77603	84.34
	female	0.83825	0.676882	1.03809	65.28	0.866152	0.790458	0.949095	0	1.29541	0.893788	1.87751	83.76
	male	1.11174	1.00946	1.2244	0	0.878436	0.747655	1.03209	41.13	1.13792	0.882113	1.46791	24.55
	Degree	0.958474	0.705831	1.30155	76.09	0.807816	0.716414	0.910879	0	1.18194	0.801014	1.74401	65.59
	No degree	0.995142	0.906844	1.09204	0	0.879658	0.752838	1.02784	60.15	1.20216	0.937382	1.54174	61.57
	16-29y	0.842445	0.569425	1.24637	66.75	0.759789	0.562443	1.02638	0	1.3853	0.31161	6.15856	90.51
	30-49y	0.894601	0.76673	1.0438	0	0.831074	0.591898	1.1669	65.57	1.09501	0.776481	1.54419	36.92
	50+y	1.0634	0.963235	1.17399	0	0.86337	0.724207	1.02927	68.17	1.10447	0.879645	1.38675	46.33
No longer employed	Overall	0.9547	0.812979	1.12113	0	1.02374	0.845147	1.24007	40.11	1.38083	0.808578	2.35808	82.29
	female	0.808331	0.552787	1.18201	49.84	1.10736	0.937685	1.30773	1.06	1.33823	0.829795	2.15819	68.97
	male	1.14009	0.931806	1.39494	0	0.980196	0.796684	1.20598	0	1.23428	0.521515	2.92119	74.05
	Degree	0.785416	0.455195	1.3552	69.7	1.08281	0.795474	1.47395	53.38	1.10823	0.717072	1.71275	12.58
	No degree	1.00047	0.837861	1.19464	0	0.955818	0.795041	1.14911	0	1.46383	0.861909	2.48612	71.78
	16-29y	0.919504	0.593015	1.42574	45.37	0.978422	0.457503	2.09247	73.41	3.80434	2.35426	6.14758	*
	30-49y	0.767463	0.408083	1.44333	59.88	1.28362	0.963088	1.71084	0	1.1621	0.59683	2.26275	45.34
	50+y	0.985535	0.779868	1.24544	0	1.01658	0.86024	1.20133	0.03	1.08713	0.701426	1.68493	56.48
Stable unemployed	Overall	1.00265	0.834966	1.20402	0	1.15332	0.903184	1.47273	62.25	1.43652	0.690289	2.98945	85.86
	female	0.9023	0.698591	1.16541	0	1.0862	0.776663	1.5191	56.95	1.31468	0.544595	3.17372	85.51
	male	1.27812	0.870318	1.877	63.67	1.14525	0.889992	1.47372	50.01	2.08793	1.03806	4.19963	71.15
	Degree	1.01178	0.49783	2.05633	82.44	1.02438	0.697678	1.50406	66.83	1.97256	1.17417	3.31383	35.72
	No degree	1.01628	0.833681	1.23888	0	1.31803	1.0328	1.68202	58.58	1.65205	0.748203	3.64776	82.22
	16-29y	1.26939	0.628701	2.56299	87.75	1.49507	0.414326	5.39489	91.84	2.74714	1.63017	4.62946	0
	30-49y	0.834576	0.360534	1.9319	69.28	1.40591	1.14673	1.72366	0	2.09116	0.894622	4.88803	70.99
	50+y	0.710393	0.378566	1.33308	64.94	1.11573	0.929092	1.33985	0	0.976193	0.529071	1.80118	60.57
* indicates only one study included
Excluding studies with zero cell counts for exposure-outcome		Currently eats 2 or fewer fruit & veg				Less than 3 days a week of at least 30min exercise				Sleeps outside 'Normal Range' (i.e. <6 or 9+ hours)					Excluding studies with ≤5 cell counts for expsoure-outcome		Currently eats 2 or fewer fruit & veg				Less than 3 days a week of at least 30min exercise				Sleeps outside 'Normal Range' (i.e. <6 or 9+ hours)
		RR	Lower CI	Upper CI	I2%	RR	Lower CI	Upper CI	I2%	RR	Lower CI	Upper CI	I2%				RR	Lower CI	Upper CI	I2%	RR	Lower CI	Upper CI	I2%	RR	Lower CI	Upper CI	I2%
Furloughed	Overall	0.972545	0.871057	1.08586	41.83	0.852211	0.750521	0.967679	58.73	1.27531	0.915753	1.77603	84.34		Furloughed	Overall	0.972545	0.871057	1.08586	41.83	0.852211	0.750521	0.967679	58.73	1.27531	0.915753	1.77603	84.34
	female	0.83825	0.676882	1.03809	65.28	0.866152	0.790458	0.949095	0	1.29541	0.893788	1.87751	83.76			female	0.83825	0.676882	1.03809	65.28	0.866152	0.790458	0.949095	0	1.29541	0.893788	1.87751	83.76
	male	1.11174	1.00946	1.2244	0	0.878436	0.747655	1.03209	41.13	1.13792	0.882113	1.46791	24.55			male	1.11174	1.00946	1.2244	0	0.878436	0.747655	1.03209	41.13	1.13792	0.882113	1.46791	24.55
	Degree	0.958474	0.705831	1.30155	76.09	0.807816	0.716414	0.910879	0	1.18194	0.801014	1.74401	65.59			Degree	0.958474	0.705831	1.30155	76.09	0.807816	0.716414	0.910879	0	1.27669	0.812733	2.00552	73.72
	No degree	0.995142	0.906844	1.09204	0	0.879658	0.752838	1.02784	60.15	1.20216	0.937382	1.54174	61.57			No degree	0.995142	0.906844	1.09204	0	0.879658	0.752838	1.02784	60.15	1.20216	0.937382	1.54174	61.57
	16-29y	0.842445	0.569425	1.24637	66.75	0.759789	0.562443	1.02638	0	1.3853	0.31161	6.15856	90.51			16-29y	0.842445	0.569425	1.24637	66.75	0.759789	0.562443	1.02638	0	1.3853	0.31161	6.15856	90.51
	30-49y	0.894601	0.76673	1.0438	0	0.831074	0.591898	1.1669	65.57	1.09501	0.776481	1.54419	36.92			30-49y	0.894601	0.76673	1.0438	0	0.831074	0.591898	1.1669	65.57	1.09501	0.776481	1.54419	36.92
	50+y	1.0634	0.963235	1.17399	0	0.86337	0.724207	1.02927	68.17	1.10447	0.879645	1.38675	46.33			50+y	1.0634	0.963235	1.17399	0	0.86337	0.724207	1.02927	68.17	1.10447	0.879645	1.38675	46.33
No longer employed	Overall	0.9547	0.812979	1.12113	0	1.02374	0.845147	1.24007	40.11	1.38083	0.808578	2.35808	82.29		No longer employed	Overall	0.9547	0.812979	1.12113	0	1.02374	0.845147	1.24007	40.11	1.38083	0.808578	2.35808	82.29
	female	0.796692	0.560826	1.13175	40.08	1.10736	0.937685	1.30773	1.06	1.33823	0.829795	2.15819	68.97			female	0.808331	0.552787	1.18201	49.84	1.10736	0.937685	1.30773	1.06	1.33823	0.829795	2.15819	68.97
	male	1.14009	0.931806	1.39494	0	0.980196	0.796684	1.20598	0	1.23428	0.521515	2.92119	74.05			male	1.14009	0.931806	1.39494	0	0.980196	0.796684	1.20598	0	1.27546	0.3131	5.19576	85.62
	Degree	0.785416	0.455195	1.3552	69.7	1.08281	0.795474	1.47395	53.38	1.10823	0.717072	1.71275	12.58			Degree	0.918136	0.61845	1.36304	0	1.08281	0.795474	1.47395	53.38	1.57694	0.414182	6.00397	74.04
	No degree	1.00047	0.837861	1.19464	0	0.955818	0.795041	1.14911	0	1.46383	0.861909	2.48612	71.78			No degree	1.07774	0.89066	1.30411	0	0.955818	0.795041	1.14911	0	1.46383	0.861909	2.48612	71.78
	16-29y	0.919504	0.593015	1.42574	45.37	0.978422	0.457503	2.09247	73.41	3.80434	2.35426	6.14758	*			16-29y	0.919504	0.593015	1.42574	45.37	0.978422	0.457503	2.09247	73.41	3.80434	2.35426	6.14758
	30-49y	0.767463	0.408083	1.44333	59.88	1.28362	0.963088	1.71084	0	1.1621	0.59683	2.26275	45.34			30-49y	0.767463	0.408083	1.44333	59.88	1.28362	0.963088	1.71084	0	1.35808	0.576195	3.20095	57.29
	50+y	0.985535	0.779868	1.24544	0	1.01658	0.86024	1.20133	0.03	1.08713	0.701426	1.68493	56.48			50+y	0.985535	0.779868	1.24544	0	1.01658	0.86024	1.20133	0.03	1.08713	0.701426	1.68493	56.48
Stable unemployed	Overall	1.00265	0.834966	1.20402	0	1.15332	0.903184	1.47273	62.25	1.4775	0.795065	2.74569	80.5		Stable unemployed	Overall	1.00265	0.834966	1.20402	0	1.21323	0.913062	1.61206	74.71	1.76459	0.854272	3.64497	85.29
	female	0.9023	0.698591	1.16541	0	1.0862	0.776663	1.5191	56.95	1.28966	0.584151	2.84723	80.81			female	0.941957	0.721413	1.22992	0	1.19554	0.901565	1.58537	42.82	2.3393	1.43487	3.81381	51.22
	male	1.21537	0.832202	1.77495	57.81	1.20321	0.947718	1.52759	51.36	1.96138	1.13566	3.38745	58.6			male	1.06773	0.838672	1.35934	0	1.16731	0.741908	1.83662	76.87	1.6573	0.851118	3.22709	63.24
	Degree	1.01178	0.49783	2.05633	82.44	0.975307	0.678482	1.40199	55.89	1.7477	1.22326	2.497	0			Degree	1.0431	0.627523	1.7339	*	0.828678	0.694075	0.989384	*	no information
	No degree	1.01628	0.833681	1.23888	0	1.31803	1.0328	1.68202	58.58	1.37206	0.697816	2.69778	76.04			No degree	1.03313	0.844464	1.26394	0	1.32501	0.963935	1.82134	72.69	2.19038	1.4756	3.25141	28.66
	16-29y	1.26939	0.628701	2.56299	87.75	1.49507	0.414326	5.39489	91.84	2.74714	1.63017	4.62946	0			16-29y	1.26939	0.628701	2.56299	87.75	1.49507	0.414326	5.39489	91.84	2.91863	1.68642	5.05116	*
	30-49y	0.834576	0.360534	1.9319	69.28	1.39199	1.1377	1.70311	0	2.09116	0.894622	4.88803	70.99			30-49y	0.834576	0.360534	1.9319	69.28	1.40591	1.14673	1.72366	0	2.09116	0.894622	4.88803	70.99
	50+y	0.710393	0.378566	1.33308	64.94	1.11573	0.929092	1.33985	0	0.976193	0.529071	1.80118	60.57			50+y	0.710393	0.378566	1.33308	64.94	1.17436	0.901664	1.52953	26.48	0.96499	0.390228	2.38631	78.41
* indicates only one study included															* indicates only one study included

### Sheet: Summary_change
Main analysis: Excluding studies with ≤2 cell counts
		Fewer fruit and veg				More fruit and veg							Less time/Fewer days of physical exercise				More time/days of physical exercise							Sleep less than before				Sleep more than before				From 6/9h a night to outside 'normal range				From outside 'normal range' to 6/9h a night
		RR	Lower CI	Upper CI	I2%	RR	Lower CI	Upper CI	I2%				RR	Lower CI	Upper CI	I2%	RR	Lower CI	Upper CI	I2%				RR	Lower CI	Upper CI	I2%	RR	Lower CI	Upper CI	I2%	RR	Lower CI	Upper CI	I2%	RR	Lower CI	Upper CI	I2%
Furloughed	Overall	0.964561	0.865296	1.07521	8.96	1.22227	1.04325	1.432	52.46		Furloughed	Overall	1.06296	0.962717	1.17364	45.87	1.18322	1.03505	1.35261	75.47		Furloughed	Overall	0.894953	0.748816	1.06961	71.51	1.62427	1.38628	1.90312	80.15	1.4646	1.03553	2.07145	75.13	1.77866	1.03212	3.06517	75.7
	female	0.90544	0.80562	1.01763	0	1.16104	1.02748	1.31195	5.34			female	1.0007	0.892023	1.12261	36.75	1.19664	1.07418	1.33307	46.22			female	0.903347	0.799893	1.02018	21.96	1.53969	1.31579	1.80169	68.28	1.36444	0.889447	2.09311	77.96	1.63316	1.06806	2.49726	43.73
	male	1.03349	0.89619	1.19184	1.11	1.21236	0.977348	1.50389	40.11			male	1.15963	1.04161	1.29102	5.21	1.17632	0.977441	1.41567	63.43			male	0.894366	0.655784	1.21975	69.92	1.69624	1.40537	2.04731	64.92	1.41207	1.07306	1.85819	0	1.59712	0.635913	4.01123	73.78
	Degree	0.948765	0.698767	1.2882	63.37	1.17452	1.03843	1.32846	0			Degree	1.02373	0.923525	1.13481	0	1.11296	1.01522	1.22011	6.55			Degree	0.984918	0.798064	1.21552	50.81	1.47091	1.27063	1.70276	50.49	1.62428	0.640354	4.12002	91.03	1.60873	0.933353	2.77282	45.16
	No degree	0.974466	0.869589	1.09199	0	1.26	0.98909	1.60512	62.7			No degree	1.08499	0.960002	1.22626	47.21	1.21498	1.03031	1.43275	73.17			No degree	0.872821	0.724349	1.05173	61.35	1.69075	1.38782	2.05981	76.78	1.40486	1.14671	1.72113	1.2	2.21059	1.05072	4.65081	74.68
	16-29y	0.748845	0.380577	1.47347	75.61	1.17953	0.914833	1.5208	0			16-29y	1.08368	0.930296	1.26236	0	1.1544	0.925992	1.43916	31.15			16-29y	0.903925	0.640646	1.2754	55.26	1.37449	1.17054	1.61397	0	1.67219	0.360943	7.74696	84.08	1.02449	0.451854	2.32282	0
	30-49y	0.88347	0.756336	1.03197	0	1.15969	0.895304	1.50215	42.19			30-49y	1.10658	0.889635	1.37643	59.5	1.02953	0.911354	1.16303	0			30-49y	0.796002	0.659002	0.961482	0	1.41061	1.15471	1.72324	58.96	1.20021	0.781977	1.84212	33.3	1.34823	0.793832	2.2898	22.42
	50+y	1.04773	0.930537	1.17968	0	1.16385	0.898482	1.50759	78.74			50+y	1.05314	0.913202	1.21453	62.44	1.14924	0.916731	1.44071	88.35			50+y	0.910909	0.710242	1.16827	79.01	1.64623	1.25216	2.16431	88.98	1.30752	1.04944	1.62906	0	1.62147	0.679906	3.86694	87.1
No longer employed	Overall	0.735629	0.442937	1.22173	64.1	1.01751	0.830944	1.24596	0		No longer employed	Overall	1.07837	0.92964	1.2509	24.38	1.14817	1.02081	1.29142	0		No longer employed	Overall	0.973223	0.82992	1.14127	0	1.45864	1.23746	1.71934	40.22	1.44382	0.837759	2.48832	70.63	1.52582	0.931068	2.5005	4.52
	female	0.835754	0.647465	1.0788	0	1.23096	1.00067	1.51424	0			female	1.14357	0.908117	1.44007	57.53	1.01374	0.87395	1.1759	8.32			female	1.01838	0.857022	1.21011	0	1.32762	1.10412	1.59637	23.95	1.31701	0.755724	2.29516	59.54	2.2445	1.20033	4.19699	0
	male	1.18544	0.933908	1.50473	0	0.858207	0.564535	1.30465	23.15			male	0.968115	0.702034	1.33504	50.83	1.35832	1.14838	1.60664	0			male	1.07667	0.790529	1.46638	0	1.61449	1.28508	2.02834	30.87	1.71294	0.773349	3.79409	53.91	1.3201	0.578717	3.01127	0
	Degree	0.782972	0.517582	1.18444	25.58	1.13536	0.890265	1.44793	0			Degree	0.945077	0.787039	1.13485	0	1.07325	0.923071	1.24785	0			Degree	1.16728	0.860046	1.58427	42.7	1.31828	1.0918	1.59175	16.79	1.67939	0.512102	5.50741	79.65	1.16658	0.399788	3.40407	0
	No degree	1.10699	0.867352	1.41283	0	1.07189	0.684597	1.67829	48.26			No degree	1.27097	1.0141	1.59292	50.35	1.19907	1.02394	1.40415	0			No degree	0.928199	0.753683	1.14312	0	1.56341	1.27266	1.92059	30.74	1.57072	0.89405	2.75954	54.68	1.21687	0.589654	2.51125	0
	16-29y	0.824566	0.499888	1.36012	18.7	1.1212	0.755549	1.6638	0			16-29y	0.975395	0.721099	1.31937	26.23	1.22149	0.916998	1.6271	0			16-29y	1.11876	0.715974	1.74815	42.98	1.15601	0.889931	1.50164	0	3.64047	1.91534	6.91942	*	2.24797	0.518407	9.74789	*
	30-49y	0.795338	0.280944	2.25156	80.55	0.94149	0.379452	2.33601	73.5			30-49y	1.12364	0.768872	1.64211	18.69	1.12399	0.793486	1.59217	35.14			30-49y	0.747764	0.485421	1.15189	0	1.45615	1.17135	1.81019	0	1.40339	0.666986	2.95285	0	1.22712	0.381474	3.94739	0
	50+y	0.955667	0.756133	1.20785	0	0.997152	0.801739	1.2402	0			50+y	1.09218	0.935919	1.27454	14.01	1.06084	0.922882	1.21942	0			50+y	0.96809	0.803782	1.16599	0	1.51813	1.23828	1.86123	41.46	1.27992	0.685771	2.38884	61.19	1.555	0.704896	3.43033	47.9
Stable unemployed	Overall	0.923337	0.470933	1.81034	76.02	1.1551	0.818645	1.62984	21.37		Stable unemployed	Overall	0.847282	0.693177	1.03565	10.43	1.05626	0.900747	1.23861	0		Stable unemployed	Overall	1.10084	0.884071	1.37076	16.56	1.27713	1.06245	1.53518	0	1.45076	0.838085	2.51131	33.89	1.1276	0.101097	12.5768	85.65
	female	1.20083	0.680817	2.11802	60.19	1.30811	0.85652	1.99779	35.61			female	0.90978	0.725628	1.14067	10.95	1.03457	0.861102	1.24299	0			female	1.08742	0.821519	1.43939	21.38	1.53465	1.23627	1.90506	24.43	1.58039	0.920826	2.71237	0	0.824356	0.272752	2.4915	20.78
	male	0.908225	0.526259	1.56743	0	1.22241	0.627669	2.38069	49.82			male	0.768948	0.548405	1.07818	0	1.14986	0.877892	1.50609	0			male	1.3544	0.886756	2.06866	42.06	1.12089	0.655554	1.91653	55.81	1.71054	0.792502	3.69202	23.67	no information
	Degree	0.627646	0.262172	1.5026	43.9	1.78212	0.933327	3.40283	63.88			Degree	0.923162	0.582708	1.46253	51.71	1.10265	0.891321	1.36409	0			Degree	1.16279	0.81126	1.66664	0	1.48754	0.901371	2.4549	79.12	2.19203	1.02177	4.70262	0	no information
	No degree	0.929321	0.33335	2.59078	86.33	1.06761	0.526871	2.1633	70.2			No degree	0.908751	0.640005	1.29035	56.5	1.10381	0.901369	1.35172	0			No degree	1.17236	0.942286	1.4586	0	1.39274	1.08495	1.78786	12.06	1.65583	1.02065	2.68628	0	1.80026	0.335528	9.65923	83.06
	16-29y	0.628668	0.180682	2.18739	77.06	0.621029	0.283801	1.35897	14.56			16-29y	0.834997	0.551191	1.26493	0.69	1.22224	0.886602	1.68493	0			16-29y	1.12051	0.761201	1.64943	0	1.27425	0.930125	1.7457	0	2.91097	1.39854	6.05901	*	4.15268	0.896966	19.2256
	30-49y	0.651389	0.294073	1.44287	40.92	1.84274	1.33736	2.53908	0			30-49y	1.12588	0.70163	1.80667	20.72	0.603654	0.337294	1.08036	4.48			30-49y	1.12493	0.696995	1.81559	0	1.16602	0.780998	1.74084	0	1.41372	0.491302	4.06796	*	1.0555	0.356224	3.1275
	50+y	1.22066	0.543717	2.74039	80.15	1.18115	0.85702	1.62787	0			50+y	0.920587	0.671699	1.2617	50.47	1.04147	0.867761	1.24995	0			50+y	1.00449	0.624066	1.61682	69.84	1.26293	0.987446	1.61527	1.52	0.999436	0.514951	1.93974	0	no information
																						* indicates only one study included
Excluding studies with zero cell counts
		Fewer fruit and veg				More fruit and veg							Less time/Fewer days of physical exercise				More time/days of physical exercise							Sleep less than before				Sleep more than before				From 6/9h a night to outside 'normal range				From outside 'normal range' to 6/9h a night
		RR	Lower CI	Upper CI	I2%	RR	Lower CI	Upper CI	I2%				RR	Lower CI	Upper CI	I2%	RR	Lower CI	Upper CI	I2%				RR	Lower CI	Upper CI	I2%	RR	Lower CI	Upper CI	I2%	RR	Lower CI	Upper CI	I2%	RR	Lower CI	Upper CI	I2%
Furloughed	Overall	0.964561	0.865296	1.07521	8.96	1.22227	1.04325	1.432	52.46		Furloughed	Overall	1.06296	0.962717	1.17364	45.87	1.18322	1.03505	1.35261	75.47		Furloughed	Overall	0.894953	0.748816	1.06961	71.51	1.62427	1.38628	1.90312	80.15	1.4646	1.03553	2.07145	75.13	1.77866	1.03212	3.06517	75.7
	female	0.90544	0.80562	1.01763	0	1.16104	1.02748	1.31195	5.34			female	1.0007	0.892023	1.12261	36.75	1.19664	1.07418	1.33307	46.22			female	0.903347	0.799893	1.02018	21.96	1.53969	1.31579	1.80169	68.28	1.36444	0.889447	2.09311	77.96	1.63316	1.06806	2.49726	43.73
	male	1.03349	0.89619	1.19184	1.11	1.21236	0.977348	1.50389	40.11			male	1.15963	1.04161	1.29102	5.21	1.17632	0.977441	1.41567	63.43			male	0.894366	0.655784	1.21975	69.92	1.69624	1.40537	2.04731	64.92	1.41207	1.07306	1.85819	0	1.57144	0.695233	3.55195	66.38
	Degree	0.948765	0.698767	1.2882	63.37	1.17452	1.03843	1.32846	0			Degree	1.02373	0.923525	1.13481	0	1.11296	1.01522	1.22011	6.55			Degree	0.984918	0.798064	1.21552	50.81	1.47091	1.27063	1.70276	50.49	1.62428	0.640354	4.12002	91.03	1.36074	0.79409	2.33174	39.8
	No degree	0.974466	0.869589	1.09199	0	1.26	0.98909	1.60512	62.7			No degree	1.08499	0.960002	1.22626	47.21	1.21498	1.03031	1.43275	73.17			No degree	0.872821	0.724349	1.05173	61.35	1.69075	1.38782	2.05981	76.78	1.40486	1.14671	1.72113	1.2	2.21059	1.05072	4.65081	74.68
	16-29y	0.748845	0.380577	1.47347	75.61	1.17953	0.914833	1.5208	0			16-29y	1.08368	0.930296	1.26236	0	1.1544	0.925992	1.43916	31.15			16-29y	0.903925	0.640646	1.2754	55.26	1.37449	1.17054	1.61397	0	1.67219	0.360943	7.74696	84.08	1.02449	0.451854	2.32282	0
	30-49y	0.88347	0.756336	1.03197	0	1.15969	0.895304	1.50215	42.19			30-49y	1.10658	0.889635	1.37643	59.5	1.02953	0.911354	1.16303	0			30-49y	0.796002	0.659002	0.961482	0	1.41061	1.15471	1.72324	58.96	1.20021	0.781977	1.84212	33.3	1.34823	0.793832	2.2898	22.42
	50+y	1.04773	0.930537	1.17968	0	1.16385	0.898482	1.50759	78.74			50+y	1.05314	0.913202	1.21453	62.44	1.14924	0.916731	1.44071	88.35			50+y	0.910909	0.710242	1.16827	79.01	1.64623	1.25216	2.16431	88.98	1.30752	1.04944	1.62906	0	1.62147	0.679906	3.86694	87.1
No longer employed	Overall	0.735629	0.442937	1.22173	64.1	1.01751	0.830944	1.24596	0		No longer employed	Overall	1.07837	0.92964	1.2509	24.38	1.14817	1.02081	1.29142	0		No longer employed	Overall	0.973223	0.82992	1.14127	0	1.45864	1.23746	1.71934	40.22	1.44382	0.837759	2.48832	70.63	1.48789	0.934272	2.36956	0
	female	0.783463	0.555713	1.10455	14.94	1.23096	1.00067	1.51424	0			female	1.14357	0.908117	1.44007	57.53	1.01374	0.87395	1.1759	8.32			female	1.01838	0.857022	1.21011	0	1.32762	1.10412	1.59637	23.95	1.31701	0.755724	2.29516	59.54	1.92697	1.13762	3.26402	0
	male	1.15792	0.913864	1.46715	0	0.849144	0.582272	1.23833	13.66			male	0.968115	0.702034	1.33504	50.83	1.35832	1.14838	1.60664	0			male	1.01519	0.750366	1.37347	0	1.61449	1.28508	2.02834	30.87	1.71294	0.773349	3.79409	53.91	1.50594	0.739617	3.06626	0
	Degree	0.782972	0.517582	1.18444	25.58	1.13536	0.890265	1.44793	0			Degree	0.934836	0.780314	1.11996	0	1.07325	0.923071	1.24785	0			Degree	1.16728	0.860046	1.58427	42.7	1.2977	1.07528	1.56613	16.03	1.53764	0.59144	3.99762	74.01	1.25095	0.606325	2.5809	0
	No degree	1.05464	0.832757	1.33564	0	1.07189	0.684597	1.67829	48.26			No degree	1.27097	1.0141	1.59292	50.35	1.19907	1.02394	1.40415	0			No degree	0.928199	0.753683	1.14312	0	1.56341	1.27266	1.92059	30.74	1.57072	0.89405	2.75954	54.68	2.4494	1.07704	5.57043	41.89
	16-29y	0.824566	0.499888	1.36012	18.7	1.1212	0.755549	1.6638	0			16-29y	0.975395	0.721099	1.31937	26.23	1.22149	0.916998	1.6271	0			16-29y	1.11876	0.715974	1.74815	42.98	1.15601	0.889931	1.50164	0	3.64047	1.91534	6.91942	*	1.78077	0.588413	5.38933	0
	30-49y	0.795338	0.280944	2.25156	80.55	0.94149	0.379452	2.33601	73.5			30-49y	1.12364	0.768872	1.64211	18.69	1.12399	0.793486	1.59217	35.14			30-49y	0.747764	0.485421	1.15189	0	1.45615	1.17135	1.81019	0	1.15532	0.580697	2.29854	8.35	1.57986	0.652572	3.8248	0
	50+y	0.955667	0.756133	1.20785	0	0.997152	0.801739	1.2402	0			50+y	1.09218	0.935919	1.27454	14.01	1.09475	0.961376	1.24662	0			50+y	0.96809	0.803782	1.16599	0	1.51813	1.23828	1.86123	41.46	1.27992	0.685771	2.38884	61.19	1.50376	0.781725	2.89271	27.27
Stable unemployed	Overall	0.845453	0.450618	1.58624	71.11	1.1551	0.818645	1.62984	21.37		Stable unemployed	Overall	0.834798	0.685793	1.01618	7.65	1.05042	0.896484	1.23079	0		Stable unemployed	Overall	1.04187	0.812734	1.33561	29.37	1.27713	1.06245	1.53518	0	1.23447	0.67589	2.25468	43.72	2.58474	0.823529	8.11252	77.94
	female	1.05763	0.65926	1.69674	42.23	1.30811	0.85652	1.99779	35.61			female	0.916017	0.73409	1.14303	9.22	1.0345	0.863269	1.2397	0			female	0.92355	0.65213	1.30794	43.35	1.50471	1.23283	1.83654	14.11	1.26497	0.767381	2.08522	0	2.84719	0.865414	9.36721	72.45
	male	0.868356	0.379773	1.98551	57.38	1.18619	0.685167	2.05358	24.75			male	0.792108	0.578004	1.08552	0	1.11361	0.857272	1.4466	0			male	1.27828	0.83727	1.95157	41.61	1.06313	0.707903	1.5966	34.02	1.65169	0.988831	2.7589	0	4.03042	1.26569	12.8343	0
	Degree	0.720194	0.437097	1.18665	0.08	1.78212	0.933327	3.40283	63.88			Degree	0.860909	0.58067	1.2764	34.21	1.10242	0.89951	1.3511	0			Degree	0.995618	0.662633	1.49593	17.22	1.46968	0.937991	2.30277	72.75	1.68917	0.699168	4.081	48.4	2.1832	0.264566	18.0157	*
	No degree	0.870949	0.417632	1.81632	70.36	1.06761	0.526871	2.1633	70.2			No degree	0.908751	0.640005	1.29035	56.5	1.09062	0.89149	1.33423	0			No degree	1.17236	0.942286	1.4586	0	1.32518	1.03196	1.7017	11.59	1.65583	1.02065	2.68628	0	3.40848	0.840036	13.83	78.46
	16-29y	0.628668	0.180682	2.18739	77.06	0.621029	0.283801	1.35897	14.56			16-29y	0.834997	0.551191	1.26493	0.69	1.22224	0.886602	1.68493	0			16-29y	1.12051	0.761201	1.64943	0	1.27425	0.930125	1.7457	0	2.83962	1.42271	5.66768	0	4.15268	0.896966	19.2256	*
	30-49y	0.651389	0.294073	1.44287	40.92	1.84274	1.33736	2.53908	0			30-49y	1.12588	0.70163	1.80667	20.72	0.603654	0.337294	1.08036	4.48			30-49y	1.52613	0.804151	2.8963	68.07	1.16602	0.780998	1.74084	0	1.33921	0.601652	2.98094	0	3.76923	0.812718	17.481	74.69
	50+y	1.02092	0.476863	2.1857	71.06	1.18115	0.85702	1.62787	0			50+y	0.891274	0.653218	1.21609	45	1.03414	0.862687	1.23966	0			50+y	0.84259	0.509911	1.39232	69.74	1.26293	0.987446	1.61527	1.52	0.866626	0.475663	1.57894	0	1.7921	0.291077	11.0336	82.46
																						* indicates only one study included
Excluding studies with ≤5 cell counts
		Fewer fruit and veg				More fruit and veg							Less time/Fewer days of physical exercise				More time/days of physical exercise							Sleep less than before				Sleep more than before				From 6/9h a night to outside 'normal range				From outside 'normal range' to 6/9h a night
		RR	Lower CI	Upper CI	I2%	RR	Lower CI	Upper CI	I2%				RR	Lower CI	Upper CI	I2%	RR	Lower CI	Upper CI	I2%				RR	Lower CI	Upper CI	I2%	RR	Lower CI	Upper CI	I2%	RR	Lower CI	Upper CI	I2%	RR	Lower CI	Upper CI	I2%
Furloughed	Overall	0.964561	0.865296	1.07521	8.96	1.22227	1.04325	1.432	52.46		Furloughed	Overall	1.06296	0.962717	1.17364	45.87	1.18322	1.03505	1.35261	75.47		Furloughed	Overall	0.894953	0.748816	1.06961	71.51	1.62427	1.38628	1.90312	80.15	1.4646	1.03553	2.07145	75.13	1.77866	1.03212	3.06517	75.7
	female	0.90544	0.80562	1.01763	0	1.16104	1.02748	1.31195	5.34			female	1.0007	0.892023	1.12261	36.75	1.19664	1.07418	1.33307	46.22			female	0.903347	0.799893	1.02018	21.96	1.53969	1.31579	1.80169	68.28	1.36444	0.889447	2.09311	77.96	1.63316	1.06806	2.49726	43.73
	male	1.03349	0.89619	1.19184	1.11	1.21236	0.977348	1.50389	40.11			male	1.15963	1.04161	1.29102	5.21	1.17632	0.977441	1.41567	63.43			male	0.894366	0.655784	1.21975	69.92	1.69624	1.40537	2.04731	64.92	1.41207	1.07306	1.85819	0	2.29003	0.57719	9.0858	84.99
	Degree	0.948765	0.698767	1.2882	63.37	1.17452	1.03843	1.32846	0			Degree	1.02373	0.923525	1.13481	0	1.11296	1.01522	1.22011	6.55			Degree	0.984918	0.798064	1.21552	50.81	1.47091	1.27063	1.70276	50.49	1.85975	0.599035	5.77372	93.42	1.2769	0.827939	1.96931	0
	No degree	0.974466	0.869589	1.09199	0	1.26	0.98909	1.60512	62.7			No degree	1.08499	0.960002	1.22626	47.21	1.21498	1.03031	1.43275	73.17			No degree	0.872821	0.724349	1.05173	61.35	1.69075	1.38782	2.05981	76.78	1.40486	1.14671	1.72113	1.2	2.21059	1.05072	4.65081	74.68
	16-29y	0.748845	0.380577	1.47347	75.61	1.17953	0.914833	1.5208	0			16-29y	1.08368	0.930296	1.26236	0	1.1544	0.925992	1.43916	31.15			16-29y	0.903925	0.640646	1.2754	55.26	1.37449	1.17054	1.61397	0	3.35389	2.13389	5.27141	*	1.46466	0.48431	4.42945	*
	30-49y	0.88347	0.756336	1.03197	0	1.15969	0.895304	1.50215	42.19			30-49y	1.10658	0.889635	1.37643	59.5	1.02953	0.911354	1.16303	0			30-49y	0.796002	0.659002	0.961482	0	1.41061	1.15471	1.72324	58.96	1.20021	0.781977	1.84212	33.3	1.59717	0.649687	3.92643	60.62
	50+y	1.04773	0.930537	1.17968	0	1.16385	0.898482	1.50759	78.74			50+y	1.05314	0.913202	1.21453	62.44	1.14924	0.916731	1.44071	88.35			50+y	0.910909	0.710242	1.16827	79.01	1.64623	1.25216	2.16431	88.98	1.30752	1.04944	1.62906	0	1.62147	0.679906	3.86694	87.1
No longer employed	Overall	0.856436	0.544186	1.34785	55.22	1.01751	0.830944	1.24596	0		No longer employed	Overall	1.07837	0.92964	1.2509	24.38	1.14817	1.02081	1.29142	0		No longer employed	Overall	0.973223	0.82992	1.14127	0	1.45864	1.23746	1.71934	40.22	1.34621	0.681922	2.65761	72.61	1.13839	0.631227	2.05305	0
	female	0.877403	0.675002	1.14049	0	1.23096	1.00067	1.51424	0			female	1.14357	0.908117	1.44007	57.53	1.01374	0.87395	1.1759	8.32			female	1.01838	0.857022	1.21011	0	1.32762	1.10412	1.59637	23.95	2.18326	1.4632	3.25768	0	2.02992	0.94376	4.36614	*
	male	1.20699	0.938574	1.55217		0.8963	0.468793	1.71366	60.88			male	1.02105	0.743091	1.40298	49.2	1.38021	1.16361	1.63714	0			male	1.11724	0.790146	1.57974	0	1.61604	1.26129	2.07056	37.91	6.37528	1.88946	21.511	*	no information
	Degree	0.719527	0.296151	1.74816	66.85	1.16918	0.907084	1.507	0			Degree	0.93434	0.774745	1.12681	0	1.0794	0.926568	1.25745	0			Degree	1.15875	0.829292	1.61908	50.56	1.31828	1.0918	1.59175	16.79	21.629	4.94103	94.6796	*	no information
	No degree	1.10699	0.867352	1.41283	0	1.07189	0.684597	1.67829	48.26			No degree	1.3203	1.0598	1.64483	48.6	1.19907	1.02394	1.40415	0			No degree	0.922571	0.738348	1.15276	0	1.56341	1.27266	1.92059	30.74	1.8985	1.13276	3.18187	0	1.49378	0.58772	3.79666
	16-29y	0.824566	0.499888	1.36012	18.7	1.1212	0.755549	1.6638	0			16-29y	0.975395	0.721099	1.31937	26.23	1.22149	0.916998	1.6271	0			16-29y	1.11876	0.715974	1.74815	42.98	1.15601	0.889931	1.50164	0	3.64047	1.91534	6.91942	*	no information
	30-49y	0.795338	0.280944	2.25156	80.55	0.94149	0.379452	2.33601	73.5			30-49y	1.12364	0.768872	1.64211	18.69	1.12399	0.793486	1.59217	35.14			30-49y	0.813996	0.50848	1.30308	0	1.45615	1.17135	1.81019	0	1.82596	0.731427	4.5584	*	no information
	50+y	0.999377	0.787098	1.26891	0	0.997152	0.801739	1.2402	0			50+y	1.09218	0.935919	1.27454	14.01	1.06084	0.922882	1.21942	0			50+y	0.96809	0.803782	1.16599	0	1.51813	1.23828	1.86123	41.46	1.44374	0.734098	2.8394	67.03	1.59176	0.787	3.21945
Stable unemployed	Overall	0.862179	0.338496	2.19604	86.92	0.977684	0.560957	1.70399	56.16		Stable unemployed	Overall	0.840494	0.674922	1.04668	17.28	1.06819	0.909887	1.25403	0		Stable unemployed	Overall	1.10787	0.876982	1.39954	22.06	1.28743	1.05921	1.56483	0	1.53977	0.869167	2.72778	39.19	0.352967	0.12972	0.960424	*
	female	0.921104	0.64765	1.31002	0	0.946563	0.497349	1.80151	45.59			female	0.856755	0.688229	1.06655	0	1.06876	0.882332	1.29459	0			female	1.08742	0.821519	1.43939	21.38	1.338	1.10072	1.62643	0	1.73931	0.823839	3.67207	*	0.565494	0.191446	1.67036	*
	male	0.809452	0.422171	1.55201		1.22241	0.627669	2.38069	49.82			male	0.803989	0.563924	1.14625	0	1.24356	0.933547	1.65653	0			male	1.3544	0.886756	2.06866	42.06	1.12089	0.655554	1.91653	55.81	3.96919	1.17259	13.4356	*	no information
	Degree	0.87288	0.446751	1.70547		1.15049	0.64791	2.04291				Degree	0.716793	0.445713	1.15274	26.74	1.09869	0.884381	1.36493	0			Degree	1.2155	0.786284	1.87902	0	1.33995	0.966612	1.85748	0	no information				no information
	No degree	0.929321	0.33335	2.59078	86.33	0.683409	0.165794	2.81703	84.44			No degree	0.884773	0.583644	1.34127	67.86	1.15249	0.933123	1.42343	0			No degree	1.21103	0.96202	1.52448	0	1.39274	1.08495	1.78786	12.06	2.01743	1.14269	3.56178	0	0.35091	0.121281	1.01531
	16-29y	0.628668	0.180682	2.18739	77.06	0.469614	0.202108	1.09118				16-29y	0.834997	0.551191	1.26493	0.69	1.22224	0.886602	1.68493	0			16-29y	0.982847	0.635977	1.51891	0	1.27425	0.930125	1.7457	0	2.91097	1.39854	6.05901	*	no information
	30-49y	0.466179	0.225836	0.962301		1.88443	1.31693	2.69648				30-49y	1.2745	0.873754	1.85906		0.603654	0.337294	1.08036	4.48			30-49y	1.12493	0.696995	1.81559	0	1.16602	0.780998	1.74084	0	1.41372	0.491302	4.06796	*	no information
	50+y	1.22066	0.543717	2.74039	80.15	1.1708	0.840647	1.6306	0			50+y	0.896711	0.631086	1.27414	59.44	1.04147	0.867761	1.24995	0			50+y	1.00449	0.624066	1.61682	69.84	1.25471	0.902619	1.74413	26.11	0.999436	0.514951	1.93974	0	no information
																						* indicates only one study included
