## Supplementary File 2 for "The UK Coronavirus Job Retention Scheme and changes in diet, physical activity and sleep during the COVID-19 pandemic: Evidence from eight longitudinal studies"

### Sheet: Change in Employment
Study	Question (exact wording)	Possible Answers	Recoding
* CHANGE in EMPLOYMENT STATUS *
	1='Stable employed'; 2='Furloughed'; 3='Became employed'; 4='No longer employed'; 5='Stable unemployed'; 6='Stable in other category'
MCS NS BCS 70 NCDS	Q1: Which of these best describes what you were doing just before the Coronavirus outbreak in March? If you were doing more than one activity, please choose the activity that you spent most time doing. Q2: Which of these would you say best describes your situation now?	Q1. 1=Employed; 2=Self-employed; 3=In unpaid/ voluntary work; 4=Apprenticeship; 5=Unemployed; 6=Permanently sick or disabled; 7=Looking after home or family; 8=In education at school/college/university; 9=Retired; 10=Doing something else. Q2. 1=Employed and currently working (or on annual leave/holiday); 2=Employed but on paid leave (including furlough); 3=Employed and on unpaid leave; 4=Apprenti…	"1= if (Q1 = 1) & (Q2 = 1 OR 6) 2= if (Q1 = 1) & (Q2 = 2 OR 7) 3= if (Q1 != 1 OR 5) & (Q2 = 1 OR 6) 4= if (Q1 = 1) & (Q2 != 1 OR 6) 5= if (Q1 = 5) & (Q2 = 8) 6= if (Q1 = != 1 OR 5) & (Q2 != 1 OR 2 OR 6 OR 7 OR 8) "
ALSPAC	Q1. Just before the lockdown on the 23rd March 2020, were you? Q2. Which of these would you say best describes your current situation now?	Q1. 1=In full time paid work (30 or more hours a week); 2=In part-time paid work (less than 30 hours a week); 3=In irregular or occasional work; 4=Doing a modern apprenticeship or other government supported training/work-experience scheme; 5=Unemployed and looking for work; 6=Unable to work through sickness/disability; 7=In full-time education; 8=In part-time education; 9=Doing voluntary work; 10…	1=if(Q1=1/3) & (Q2= 1/3 OR 8) 2=if(Q1=1/3) & (Q2=4) 3=if(Q1!=1/3) & (Q2 = 1/3 OR 8) 4=if(Q1=1/3) & (Q2 = 5/7 OR 9/13) 5=if(Q1=5) & (Q2 = 10) 6=if(Q1!=1/3) & (Q2 = 5/7 OR 9/13)
USOC	Q1: Thinking back to earlier this year, before the outbreak of the coronavirus pandemic. Were you in paid work or self-employment at any time in January or February 2020? Q2: Thinking about your situation now. Even if you did not do any paid work last week, are you currently employed or self-employed? Q3: Have you received a written letter or email from your employer to confirm that you have been…	Q1: 1. Yes, employed; 2. Yes, self-employed; 3. Yes, both employed and self-employed; 4. No. Q2: 1. Yes, employed; 2. Yes, self-employed; 3. Yes, both employed and self-employed; 4. No. Q3: 1. Yes; 2. No. Q4: 1. Self employed; 2. Paid employment; 3. Unemployed; 4. Retired; 5. On maternity leave; 6. Family care or home; 7. Full-time student; 8. LT sick or disabled; 9. Govt training scheme; 10. Unp…	1=if (Q1<=3) & (Q2<=3) 2=if (Q1<=3) & Q3=1 3=if (Q1=4) & (Q2<=3) 4=if (Q1<=3) & (Q2=4) 5=if (Q1=4) & (Q2=4) & (Q4=3) 6=if (Q1=4) & (Q2=4) & (Q4!=3)
ELSA	Q1: Which of these best describes what you were doing just before the coronavirus outbreak? Q2: And which of these would you say best describes your current situation?	Q1. 1=Retired; 2=Employed; 3=Self-employed; 4=Unemployed; 5=Permanently sick or disabled; 6=Looking after home or family Q2. 1=Retired; 2=Employed; 3=Paid/unpaid leave from employment (including furlough); 4=Self-employed and currently working; 5=Self-employed but not currently working; 6=Unemployed; 7=Permanently sick or disabled; 8=Looking after home or family.	1= if (Q1=2 OR 3) & (Q2=2 OR 4) 2= if (Q1=1 OR 2 OR 3) & (Q2=3 OR 5) 3= if (Q1=1 OR >=4) & (Q2=2 OR =4) 4= if (Q1=2 OR 3) & (Q2>=6 OR Q2==1) 5= if Q1=4 & Q2=6 6= if (Q1=1 & Q2=1) OR (Q1>=4 & (Q2=1 OR 3 OR 5 OR 7 OR 8)) OR (Q1=1 & Q2>=7)
GS	Q1.What was your employment status just before the COVID-19 measures were introduced (i.e. January 2020)? Q2. What is your employment status now? Q3. Have any of the following happened to you due to COVID-19 measures?	Q1 and Q2. 1=Self-employed employing others; 2=Self-employed not employing others; 3=Paid employee supervising others; 4=Paid employee not supervising others; 5=In unpaid employment; 6=Homemaker; 7=Looking after children; 8=Looking after other dependents; 9=Retired; 10=Still in school/studying full-time; 11=Unemployed as sick or disabled; 12=Unemployed; 13=Other Q3. 1=Yes; 0=NA	1= if Q1<=4 & Q2<=4 2= if Q3=1 3= if Q1>=5 & Q2<=4 4= if Q1<=4 & Q2 >= 5 5= if Q1=12 & Q2=12 6= if (Q1>=5 & Q1<=11|Q1==13) & ((Q2>=5 & Q2<=11)|Q2==13)

### Sheet: Diet
Study	Question (exact wording)	Possible Answers	Coded 1 if
* CURRENT DIET * -- 1= Currently eats 2 or fewer portions of fruit and vegetables
MCS NS BCS 70 NCDS	Since the start of the Coronavirus outbreak, how many portions of fresh fruit and vegetables have you eaten in a typical day?	0 to 150	<=2
ALSPAC	Not Available
USOC	Q1: (asked in July) Thinking about last week, including tinned, frozen, dried and fresh fruit, on how many days did you eat fruit? Please do not include fruit juice. Q2: (asked in July) On the days when you eat fruit, how many portions (e.g. an apple, an orange, some grapes) do you eat? Q3: (asked in July) Thinking about last week, including tinned, frozen and fresh vegetables, on how many days d…	Q1: 1. Never; 2. 1-3 Days; 3. 4-6 Days; 4. Every day. Q2: value>=0 Q3: 1. Never; 2. 1-3 Days; 3. 4-6 Days; 4. Every day. Q4: value>=0	Average daily portions of fruit/veg calculated from Q1-4 is <2
ELSA	Not Available
GS	Not Available
* CHANGES IN DIET * -- 1= Eats more portions of fruit and vegetables
MCS NS BCS 70 NCDS	Q1: In the month before the start of the Coronavirus outbreak, how many portions of fresh fruit and vegetables did you eat in a typical day? Q2: Since the start of the Coronavirus outbreak, how many portions of fresh fruit and vegetables have you eaten in a typical day?	Q1 & Q2: 0-150	Q2>Q1
ALSPAC	Not Available
USOC	Q1: (asked pre-pandemic) Including tinned, frozen, dried and fresh fruit, on how many days in a usual week do you eat fruit? Q2: (asked pre-pandemic) On the days when you eat fruit, how many portions (e.g. an apple, an orange, some grapes) do you eat? Q3: (asked pre-pandemic) Including tinned, frozen and fresh vegetables, on how many days in a usual week do you eat vegetables? Do not include pota…	Q1: 1. Never; 2. 1-3 Days; 3. 4-6 Days; 4. Every day. Q2: value>=0 Q3: 1. Never; 2. 1-3 Days; 3. 4-6 Days; 4. Every day. Q4: value>=0	Average daily portions of fruit/vegetables calculated from Q1-4 is < Average daily portions calculated for current diet above.
ELSA	Not Available
GS	Not Available
* CHANGES IN DIET * -- 1= Eats fewer portions of fruit and vegetables
MCS NS BCS 70 NCDS	Q1: In the month before the start of the Coronavirus outbreak, how many portions of fresh fruit and vegetables did you eat in a typical day? Q2: Since the start of the Coronavirus outbreak, how many portions of fresh fruit and vegetables have you eaten in a typical day?	Q1 & Q2: 0-150	Q2<Q1
ALSPAC	Not Available
USOC	Q1: (asked pre-pandemic) Including tinned, frozen, dried and fresh fruit, on how many days in a usual week do you eat fruit? Q2: (asked pre-pandemic) On the days when you eat fruit, how many portions (e.g. an apple, an orange, some grapes) do you eat? Q3: (asked pre-pandemic) Including tinned, frozen and fresh vegetables, on how many days in a usual week do you eat vegetables? Do not include pota…	Q1: 1. Never; 2. 1-3 Days; 3. 4-6 Days; 4. Every day. Q2: value>=0 Q3: 1. Never; 2. 1-3 Days; 3. 4-6 Days; 4. Every day. Q4: value>=0	Average daily portions of fruit/vegetables calculated from Q1-4 is > Average daily portions calculated for current diet above.
ELSA	Not Available
GS	Not Available

### Sheet: Physical Activity
Study	Question (exact wording)	Possible Answers	Coded 1 if
* CURRENT PHYSICAL ACTIVITY * -- 1= Less than 3 days a week of at least 30min exercise
MCS NS BCS 70 NCDS	Since the start of the Coronavirus outbreak, on how many days in a typical week did you do 30 minutes or more of exercise where you are working hard enough to raise your heart rate and break into a sweat?	0 to 7	<=2
ALSPAC	Not Available
USOC	(All asked in April) Q1: Think about all the vigorous activities that you did in the last 7 days. Vigorous physical activities refer to activities that take hard physical effort and make you breathe much harder than normal. Think only about those physical activities that you did for at least 10 minutes at a time. During the last 7 days, on how many days did you do vigorous physical activities lik…	Q1,Q3,Q5: 0-7 days. Q2,Q4,Q6: Time spent in hours/mins.	The total days per week with >=30 mins of either vigorous, moderate or walking activity was <3.
ELSA	Not Available
GS	Not Available
* CHANGES IN PHYSICAL ACTIVITY * -- 1= More time/days of physical exercise
MCS NS BCS 70 NCDS	Q1: In the month before the start of the Coronavirus outbreak, on how many days in a typical week did you do 30 minutes or more of exercise where you are working hard enough to raise your heart rate and break into a sweat? Q2: Since the start of the Coronavirus outbreak, on how many days in a typical week did you do 30 minutes or more of exercise where you are working hard enough to raise your he…	Q1 & Q2: 0-7	Q2>Q1
ALSPAC	Since lockdown, have any of the following aspects of your life changed? "Amount of physical activity/exercise you do"	1=Decreased a lot; 2=Decreased a little; 3=Stayed the same; 4=Increased a little; 5=Increased a lot; 6=Not applicable	4/5=1, else =0
USOC	(All asked pre-pandemic) Q1: Think about all the vigorous activities that you did in the last 7 days. Vigorous physical activities refer to activities that take hard physical effort and make you breathe much harder than normal. Think only about those physical activities that you did for at least 10 minutes at a time. During the last 7 days, on how many days did you do vigorous physical activities…	Q1,Q3,Q5: 0-7 days. Q2,Q4,Q6: Time spent in hours/mins.	Total time reported doing either vigorous, moderate or walking activity in Q1-6 is less than total time reported during pandemic (see above).
ELSA	Since the coronavirus outbreak began in February, please say whether you have been doing physical activity less than usual, about the same, or more than usual	1=Less than usual; 2=About the same; 3=More than usual	=3
GS	Q1. How many days did you do moderate activity for at least 10 minutes at a time: (a) in the last 7 days?; (b) in a typical week before COVID-19 measures were introduced (i.e., January 2020)? Q2. How many days did you do vigorous activity for at least 10 minutes at a time: (a) in the last 7 days?; (b) in a typical week before COVID-19 measures were introduced (i.e., January 2020)?	Q1(a and b) & Q2(a and b): 0-7	MaxValue(Q1b OR Q2b) - MaxValue(Q1a OR Q2a) < 0
* CHANGES IN PHYSICAL ACTIVITY * -- 1= Less time/Fewer days of physical exercise
MCS NS BCS 70 NCDS	Q1: In the month before the start of the Coronavirus outbreak, on how many days in a typical week did you do 30 minutes or more of exercise where you are working hard enough to raise your heart rate and break into a sweat? Q2: Since the start of the Coronavirus outbreak, on how many days in a typical week did you do 30 minutes or more of exercise where you are working hard enough to raise your he…	Q1 & Q2: 0-7	Q2<Q1
ALSPAC	Since lockdown, have any of the following aspects of your life changed? "Amount of physical activity/exercise you do"	1=Decreased a lot; 2=Decreased a little; 3=Stayed the same; 4=Increased a little; 5=Increased a lot; 6=Not applicable	1/2=1, else =0
USOC	(All asked pre-pandemic) Q1: Think about all the vigorous activities that you did in the last 7 days. Vigorous physical activities refer to activities that take hard physical effort and make you breathe much harder than normal. Think only about those physical activities that you did for at least 10 minutes at a time. During the last 7 days, on how many days did you do vigorous physical activities…	Q1,Q3,Q5: 0-7 days. Q2,Q4,Q6: Time spent in hours/mins.	Total time reported doing either vigorous, moderate or walking activity in Q1-6 is more than total time reported during pandemic (see above).
ELSA	Since the coronavirus outbreak began in February, please say whether you have been doing physical activity less than usual, about the same, or more than usual	1=Less than usual; 2=About the same; 3=More than usual	=1
GS	Q1. How many days did you do moderate activity for at least 10 minutes at a time: (a) in the last 7 days?; (b) in a typical week before COVID-19 measures were introduced (i.e., January 2020)? Q2. How many days did you do vigorous activity for at least 10 minutes at a time: (a) in the last 7 days?; (b) in a typical week before COVID-19 measures were introduced (i.e., January 2020)?	Q1(a and b) & Q2(a and b): 0-7	MaxValue(Q1b OR Q2b) - MaxValue(Q1a OR Q2a) > 0

### Sheet: Sleep
Study	Question (exact wording)	Possible Answers	Coded 1 if
* SLEEPING TIME * -- 1= Sleeps outside 'Normal Range' (i.e. <6 or 9+ hours)
MCS NS BCS 70 NCDS	Since the start of the Coronavirus outbreak, how many hours did you sleep each night on average?	=1-24	<6 OR >9
ALSPAC	Not Available
USOC	(asked in July) How many hours of actual sleep did you usually get per night during the last month? This may be different than the number of hours you spent in bed.	=0-24	<6 OR >9
ELSA	Not Available
GS	What was the average number of hours you slept per day in the last 7 days?	=0-24	<6 OR >9
* CHANGE IN SLEEPING TIME * -- 1= From 6/9h a night to outside 'normal range'
MCS NS BCS 70 NCDS	Q1: In the month before the Coronavirus outbreak, how many hours did you sleep each night on average? Q2: Since the start of the Coronavirus outbreak, how many hours did you sleep each night on average?	Q1 & Q2. 1-24	Q1=(6 to 9) & Q2(<6 OR >9)
ALSPAC	Not Available
USOC	(asked pre-pandemic) How many hours of actual sleep did you usually get per night during the last month? This may be different than the number of hours you spent in bed.	=0-24	>6 OR <9 and above variable indicating sleep outside normal range during the pandemic=1
ELSA	Not Available
GS	Q1: What was the average number of hours you slept per day in the last 7 days? Q2: What was the average number of hours you slept per day in a typical week before COVID-19 measures were introduced (i.e., January 2020?)	Q1 & Q2. 0-24	Q1=(6 to 9) & Q2(<6 OR >9)
* CHANGE IN SLEEPING TIME * -- 1= From outside 'normal range' to 6/9h a night
MCS NS BCS 70 NCDS	Q1: In the month before the Coronavirus outbreak, how many hours did you sleep each night on average? Q2: Since the start of the Coronavirus outbreak, how many hours did you sleep each night on average?	Q1 & Q2. 1-24	Q1=(<6 OR >9) & Q2(6 to 9)
ALSPAC	Not Available
USOC	(asked pre-pandemic) How many hours of actual sleep did you usually get per night during the last month? This may be different than the number of hours you spent in bed.	=0-24	<6 OR >9 and above variable indicating sleep outside normal range during the pandemic=0
ELSA	Not Available
GS	Q1: What was the average number of hours you slept per day in the last 7 days? Q2: What was the average number of hours you slept per day in a typical week before COVID-19 measures were introduced (i.e., January 2020?)	Q1 & Q2. 0-24	Q1=(<6 OR >9) & Q2(6 to 9)
* LESS SLEEP * -- 1= Sleep less than before
MCS NS BCS 70 NCDS	Q1: In the month before the Coronavirus outbreak, how many hours did you sleep each night on average? Q2: Since the start of the Coronavirus outbreak, how many hours did you sleep each night on average?	Q1 & Q2. 1-24	Q2<Q1
ALSPAC	Since lockdown, have any of the following aspects of your life changed? "Amount you sleep"	1=Decreased a lot; 2=Decreased a little; 3=Stayed the same; 4=Increased a little; 5=Increased a lot; 6=Not applicable	1/2=1, else =0
USOC	(asked pre-pandemic) How many hours of actual sleep did you usually get per night during the last month? This may be different than the number of hours you spent in bed.	=0-24	Total hours reported pre-pandemic is < total hours reported during the pandemic.
ELSA	Since the coronavirus outbreak began in February, please say whether you have been sleeping less than usual, about the same, or more than usual	1=Less than usual; 2=About the same; 3=More than usual	=1
GS	Q1: What was the average number of hours you slept per day in the last 7 days? Q2: What was the average number of hours you slept per day in a typical week before COVID-19 measures were introduced (i.e., January 2020?)	Q1 & Q2. 0-24	Q1<Q2
* MORE SLEEP * -- 1= Sleep more than before
MCS NS BCS 70 NCDS	Q1: In the month before the Coronavirus outbreak, how many hours did you sleep each night on average? Q2: Since the start of the Coronavirus outbreak, how many hours did you sleep each night on average?	Q1 & Q2. 1-24	Q2>Q1
ALSPAC	Since lockdown, have any of the following aspects of your life changed? "Amount you sleep"	1=Decreased a lot; 2=Decreased a little; 3=Stayed the same; 4=Increased a little; 5=Increased a lot; 6=Not applicable	4/5=1, else =0
USOC	(asked pre-pandemic) How many hours of actual sleep did you usually get per night during the last month? This may be different than the number of hours you spent in bed.	=0-24	Total hours reported pre-pandemic is < total hours reported during the pandemic.
ELSA	Since the coronavirus outbreak began in February, please say whether you have been sleeping less than usual, about the same, or more than usual	1=Less than usual; 2=About the same; 3=More than usual	=3
GS	Q1: What was the average number of hours you slept per day in the last 7 days? Q2: What was the average number of hours you slept per day in a typical week before COVID-19 measures were introduced (i.e., January 2020?)	Q1 & Q2. 0-24	Q1>Q2

### Sheet: Covariates
Variables	Study	Options	Recoding if needed
* Sex * 0=Male; 1=Female
	All	0=Male; 1=Female
* Ethnicity * 0=White; 1=Ethnic Minority
	MCS	1=White; 2=Mixed; 3=Indian; 4=Pakistani; 5=Bangladeshi; 6=Other Asian; 7=Black Caribbean; 8=Black African; 9=Other Black; 10=Chinese; 11=Other ethnic group	1=0; 2/11=1
	NS	1=White; 2=Mixed; 3=Indian; 4=Pakistani; 5=Bangladeshi; 6=Black Caribbean; 7=Black African; 8=Other	1=0; 2/8=1
	BCS70	Not Available
	NCDS	Not Available
	ALSPAC	G0 (Parents) 1=White; 2=Black carribean; 3=Black african; 4=Other black; 5=Indian; 6=Pakistani; 7=Bangladeshi; 8=Chinese; 9=Other G1 (Children) 1=White; 2=Mixed/Multiple Ethnic group; 3=Asian; 4=Black/African/Caribbean/Black British; 5=Arab or Other	1=0; 2/9=1
	USOC	1=White British; 2=Irish (White); 3=Gypsy or Irish Traveller (white); 4=Any other white background; 5=White and black caribbean (mixed); 6=White and black african (mixed); 7=White and Asian (mixed); 8=Any other mixed background; 9=Indian (Asian or Asian British); 10=Pakistani (Asian or Asian British); 11=Bangladeshi (Asian or Asian British); 12=Chinese (Asian or Asian British); 13=Any other Asian…	1-4=0; 5-97=1
	ELSA	1.White; 2=Mixed ethnic group; 3=Black; 4=Black British; 5=Asian; 6=Asian British	1=0; 2/6=1
	GS	1=White Scottish; 2=White English; 3=White Welsh; 4=White N. Irish; 5=White Irish; 6=White Gypsy/Irish traveller; 7=White Polish; 8=Any other white; 9=Asian/British Asian - Indian; 10=Asian/British Asian - Pakistani; 11=Asian/British Asian - Bangladeshi; 12=Asian/British Asian - Chinese; 13=Any other Asian background; 14=Black or Black British - African; 15=Black or Black British - Carribean; 16=…	1-8=0; 9-22=1
* Education * 0=No Degree; 1=Degree
	MCS NS BCS 70 NCDS	0=None; 1=Nvq1; 2=Nvq2; 3=Nvq3; 4=Nvq4; 5=Nvq5 *parent's education for MCS	1/4=0; 5=1
	ALSPAC	1=Degree; 2=A levels/AS levels or equivalent; 3=O levels; 4=Vocational; 5=CSE *parent's education for G1 (Children)	2/5=0
	USOC	1.Higher degree 2. 1st degree or equivalent 3. Diploma in Higher Education 4. Teaching qualification (not PGCE) 5. Nursing or other medical qualification 6. Other higher degree 7. A-Level 8. Welsh baccalaureate 9. International baccalaureate 10. AS Level 11. Scottish Highers 12. Certificate of 6th year studies 13. GCSE/O-Level 14. Certificate of secondary education 15. Standard or lower 16. Other…	1/6=1; 7-96=0
	ELSA	1=Nvq4/nvq5/degree or equivalent; 2=Higher Education below degree; 3=Nvq3/GCE A level equivalent; 4=Nvq2/GCE O level equivalent; 5=Nvq1/CSE other grade equivalent; 6=Foreign/other; 7=No qualification	2/7=0
	GS	1=No qualifications; 2=Other (please specify); 3=School leavers certificate; 4=CSEs or equivalent; 5=Standard grade, National 4 or 5, O levels, GCSEs or equivalent; 6=Higher grade, A levels, AS levels or equivalent; 7=NVQ or HND or HNC or equivalent; 8=Other professional or technical qualification; 9=Undergraduate degree; 10=Postgraduate degree	1/8=0; 9 OR 10=1
* Living Arrangement * 1=Alone; 2=With partner/spouse only; 3=With partner/spouse and child(ren); 4=With child(ren), without partner/spouse; 5=Any other living arrangement
OR * Partnership Status * 1=Married/Partnered; 0=Not married/partnered
* Pre-Pandemic Self-Assessed Health * 1=Good/Very Good/Excellent; 0=Fair/Poor
	MCS NS BCS 70 NCDS	In general, in the 3 months before the Coronavirus outbreak would you say your health was … 1=Excellent; 2=Very Good; 3=Good; 4=Fair; 5=Poor	1/3=1; 4/5=0
	ALSPAC	Derived: Prepandemic Asthma (0: No, 1: Yes) + Prepandemic Obesity (0: No, 1:Yes) + Prepandemic Diabetes (0: No, 1:Yes)	0=1; >1=0
	USOC	In general, would you say your health is… 1=Excellent; 2=Very Good; 3=Good; 4=Fair; 5=Poor	1/3=1; 4/5=0
	ELSA	Would you say your health is… 1=Excellent; 2=Very Good; 3=Good; 4=Fair; 5=Poor	1/3=1; 4/5=0
	GS	Not available
* Pre-Pandemic Mental Health * 1=High Psychological Distress; 0=No Psychological Distress
	MCS	~2 years prior. Kessler K6 measure of psychological distress [Kessler, R. C., Andrews, G., Colpe, L. J., Hiripi, E., Mroczek, D. K., Normand, S. L., ... & Zaslavsky, A. M. (2002). Short screening scales to monitor population prevalences and trends in non-specific psychological distress. Psychological medicine, 32(6), 959-976.]	=1 if 13+
	NS	~5 years prior. GHQ-12 [Goldberg DP, Gater R, Sartorius N,et al.The validity of two versions of the GHQ in the WHO study of mental illness in general health care. Psychol Med 1997;27:191–7.]	=1 if 4+
	BCS70	~4 years prior. Malaise Inventory. [Rodgers, B., Pickles, A., Power, C., Collishaw, S., & Maughan, B. (1999). Validity of the Malaise Inventory in general population samples. Social psychiatry and psychiatric epidemiology, 34(6), 333-341.]	=1 if 4+
	NCDS	~4 years prior. Malaise Inventory. [Rodgers, B., Pickles, A., Power, C., Collishaw, S., & Maughan, B. (1999). Validity of the Malaise Inventory in general population samples. Social psychiatry and psychiatric epidemiology, 34(6), 333-341.]	=1 if 4+
	ALSPAC G1	~2 years prior. Short Mood and Feelings Questionnaire (SMFQ) [Angold, A., Costello, E.J., Messer, S.C., & Pickles, A. (1995). Development of a short questionnaire for use in epidemiological studies of depression in children and adolescents. International Journal of Methods in Psychiatric Research, 5, 237–249.]
	ALSPAC G0	EPDS [Matthey S, Barnett B, Kavanagh DJ, et al. Validation of the Edinburgh Postnatal Depression Scale for men, and comparison of item endorsement with their partners. Journal of Affective Disorders 2001;64(2-3):175-84.]
	USOC	~1 years prior. GHQ-12 [Goldberg DP, Gater R, Sartorius N,et al.The validity of two versions of the GHQ in the WHO study of mental illness in general health care. Psychol Med 1997;27:191–7.]	=1 if 4+
	ELSA	Eight-item version of the original CES-D (felt depressed; felt everything was an effort; restless sleep; not happy; felt lonely; not enjoyed life; felt sad; could not get going) [Radloff LS. The CES-D Scale: A Self-Report Depression Scale for Research in the General Population. Applied Psychological Measurement. 1977;1(3):385-401]	=1 if 4 or more symptoms reported
	GS	GHQ-28 [Goldberg DP, Gater R, Sartorius N,et al.The validity of two versions of the GHQ in the WHO study of mental illness in general health care. Psychol Med 1997;27:191–7]	=1 if 24 or more
